# Long-term effects of increased adoption of artemisinin combination therapies in Burkina Faso

**DOI:** 10.1101/2021.08.20.21262380

**Authors:** Robert J. Zupko, Tran Dang Nguyen, Anyirékun Fabrice Somé, Thu Nguyen-Anh Tran, Jaline Gerardin, Patrick Dudas, Dang Duy Hoang Giang, Kien Trung Tran, Amy Wesolowski, Jean-Bosco Ouédraogo, Maciej F. Boni

## Abstract

Artemisinin combination therapies (ACTs) are the WHO-recommended first-line therapies for uncomplicated *Plasmodium falciparum* malaria. The emergence and spread of artemisinin-resistant genotypes is a major global public health concern due to the increased rate of treatment failures that result. This is particularly germane for WHO designated ‘high burden to high impact’ (HBHI) countries, such as Burkina Faso, where there is increased emphasis on improving guidance, strategy, and coordination of local malaria response in an effort to reduce the prevalence of *P. falciparum* malaria. To explore how the increased adoption of ACTs may affect the HBHI malaria setting of Burkina Faso, we added spatial structure to a validated individual-based stochastic model of *P. falciparum* transmission and evaluated the long-term effects of increased ACT use. We explored how *de novo* emergence of artemisinin-resistant genotypes, such as *pfkelch13* 580Y, may occur under scenarios in which private-market drugs are eliminated or multiple first-line therapies (MFT) are deployed. We found that elimination of private market drugs would result in lower treatment failures rates (between 11.98% and 12.90%) when compared to the status quo (13.11%). However, scenarios incorporating MFT with equal deployment of artemether-lumefantrine (AL) and dihydroartemisinin-piperaquine (DHA-PPQ) may accelerate near-term drug resistance (580Y frequency ranging between 0.62 to 0.84 in model year 2038) and treatment failure rates (26.69% to 34.00% in 2038), due to early failure and substantially reduced treatment efficacy resulting from piperaquine-resistant genotypes. A rebalanced MFT approach (90% AL, 10% DHA-PPQ) results in approximately equal long-term outcomes to using AL alone but may be difficult to implement in practice.
