## Supplementary material for "Long-term effects of increased adoption of artemisinin combination therapies in Burkina Faso": S1 Table

### Sheet: Supplemental Table 1
	Drug Policy Studies		Drug	Year
				1	2	3	4	5	6	7	8	9	10
	Baseline Status Quo	First-line treatment	AL	0.70332
			DP	0.0506804
		Severe, pregancy	AS	0.022
			QUIN	0.056
		Private Market	ASMQ	0.013
			ADQ	0.124
			CQ	0.015
			SP	0.016
	1. Rapid Elimination	First-line treatment	AL	0.860027
			DP	0.0619726
		Severe, pregancy	AS	0.022
			QUIN	0.056
	2. Rapid Elimination, Rapid AL/DP MFT	First-line treatment	AL	0.461
			DP	0.461
		Severe, pregancy	AS	0.022
			QUIN	0.056
	3. Rapid Elimination, Ten Year AL/DP MFT	First-line treatment	AL	0.744948	0.713396	0.681844	0.650292	0.61874	0.587188	0.555636	0.524084	0.492532	0.46098
			DP	0.177052	0.208604	0.240156	0.271708	0.30326	0.334812	0.366364	0.397916	0.429468	0.46102
		Severe, pregancy	AS	0.022	0.022	0.022	0.022	0.022	0.022	0.022	0.022	0.022	0.022
			QUIN	0.056	0.056	0.056	0.056	0.056	0.056	0.056	0.056	0.056	0.056
	4. Ten Year Elimination	First-line treatment	AL	0.71899	0.734661	0.750332	0.766003	0.781674	0.797344	0.813015	0.828686	0.844357	0.860027
			DP	0.0518096	0.0529388	0.054068	0.0551973	0.0563265	0.0574557	0.0585849	0.0597141	0.0608433	0.0619726
		Severe, pregancy	AS	0.022	0.022	0.022	0.022	0.022	0.022	0.022	0.022	0.022	0.022
			QUIN	0.056	0.056	0.056	0.056	0.056	0.056	0.056	0.056	0.056	0.056
		Private Market	ASMQ	0.0117	0.0104	0.0091	0.0078	0.0065	0.0052	0.0039	0.0026	0.0013
			ADQ	0.1116	0.0992	0.0868	0.0744	0.062	0.0496	0.0372	0.0248	0.0124
			CQ	0.0135	0.012	0.0105	0.009	0.0075	0.006	0.0045	0.003	0.0015
			SP	0.0144	0.0128	0.0112	0.0096	0.008	0.0064	0.0048	0.0032	0.0016
	5. Ten Year Elimination, Rapid AL/DP MFT	First-line treatment	AL	0.3854	0.3938	0.4022	0.4106	0.419	0.4274	0.4358	0.4442	0.4526	0.461
			DP	0.3854	0.3938	0.4022	0.4106	0.419	0.4274	0.4358	0.4442	0.4526	0.461
		Severe, pregancy	AS	0.022	0.022	0.022	0.022	0.022	0.022	0.022	0.022	0.022	0.022
			QUIN	0.056	0.056	0.056	0.056	0.056	0.056	0.056	0.056	0.056	0.056
		Private Market	ASMQ	0.0117	0.0104	0.0091	0.0078	0.0065	0.0052	0.0039	0.0026	0.0013
			ADQ	0.1116	0.0992	0.0868	0.0744	0.062	0.0496	0.0372	0.0248	0.0124
			CQ	0.0135	0.012	0.0105	0.009	0.0075	0.006	0.0045	0.003	0.0015
			SP	0.0144	0.0128	0.0112	0.0096	0.008	0.0064	0.0048	0.0032	0.0016
	6. Ten Year Elimination, Ten Year AL/DHA-PPQ MFT	First-line treatment	AL	0.679086	0.654852	0.630618	0.606383	0.582149	0.557915	0.533681	0.509447	0.485213	0.460979
			DP	0.0917144	0.132748	0.173782	0.214817	0.255851	0.296885	0.337919	0.378953	0.419987	0.461021
		Severe, pregancy	AS	0.022	0.022	0.022	0.022	0.022	0.022	0.022	0.022	0.022	0.022
			QUIN	0.056	0.056	0.056	0.056	0.056	0.056	0.056	0.056	0.056	0.056
		Private Market	ASMQ	0.0117	0.0104	0.0091	0.0078	0.0065	0.0052	0.0039	0.0026	0.0013
			ADQ	0.1116	0.0992	0.0868	0.0744	0.062	0.0496	0.0372	0.0248	0.0124
			CQ	0.0135	0.012	0.0105	0.009	0.0075	0.006	0.0045	0.003	0.0015
			SP	0.0144	0.0128	0.0112	0.0096	0.008	0.0064	0.0048	0.0032	0.0016
	7. Rapid AL/DHA-PPQ MFT	First-line treatment	AL	0.377
			DP	0.377
		Severe, pregancy	AS	0.022
			QUIN	0.056
		Private Market	ASMQ	0.013
			ADQ	0.124
			CQ	0.015
			SP	0.016
	8. Ten Year AL/DHA-PPQ MFT	First-line treatment	AL	0.670686	0.638052	0.605418	0.572783	0.540149	0.507515	0.474881	0.442247	0.409613	0.376979
			DP	0.0833144	0.115948	0.148582	0.181217	0.213851	0.246485	0.279119	0.311753	0.344387	0.377021
		Severe, pregancy	AS	0.022	0.022	0.022	0.022	0.022	0.022	0.022	0.022	0.022	0.022
			QUIN	0.056	0.056	0.056	0.056	0.056	0.056	0.056	0.056	0.056	0.056
		Private Market	ASMQ	0.013	0.013	0.013	0.013	0.013	0.013	0.013	0.013	0.013	0.013
			ADQ	0.124	0.124	0.124	0.124	0.124	0.124	0.124	0.124	0.124	0.124
			CQ	0.015	0.015	0.015	0.015	0.015	0.015	0.015	0.015	0.015	0.015
			SP	0.016	0.016	0.016	0.016	0.016	0.016	0.016	0.016	0.016	0.016
	9. Rapid Elimination, Rapid 60% AL/40% DHA-PPQ MFT	First-line treatment	AL	0.553
			DP	0.369
		Severe, pregancy	AS	0.022
			QUIN	0.056
	10. Rapid Elimination, Rapid 70% AL/30% DHA-PPQ MFT	First-line treatment	AL	0.645
			DP	0.277
		Severe, pregancy	AS	0.022
			QUIN	0.056
	11. Rapid Elimination, Rapid 80% AL/20% DHA-PPQ MFT	First-line treatment	AL	0.738
			DP	0.184
		Severe, pregancy	AS	0.022
			QUIN	0.056
	12. Rapid Elimination, Rapid 90% AL/10% DHA-PPQ MFT	First-line treatment	AL	0.83
			DP	0.092
		Severe, pregancy	AS	0.022
			QUIN	0.056
	13. Rapid Elimination, AL Only First-line Therapy	First-line treatment	AL	0.922
		Severe, pregancy	AS	0.022
			QUIN	0.056
