## Supplementary material for "Long-term effects of increased adoption of artemisinin combination therapies in Burkina Faso": S2 Table

### Sheet: Sheet1
		Scenario	580Y Frequency		Treatment Failure Rate
			Median	IQR	Median	IQR
		Status Quo	0.142	0.135 - 0.152	0.1311	13.03% - 13.18%
	Drug Policy Options	Rapid AL/DHA-PPQ MFT	0.62	0.611 - 0.633	0.2928	28.95% - 29.50%
		Rapid AL/DHA-PPQ MFT, Rapid Private Market Elimination	0.837	0.825 - 0.842	0.34	33.84% - 34.09%
		Rapid AL/DHA-PPQ MFT, 10 Year Private Market Elimination	0.79	0.785 - 0.801	0.33	32.84% - 33.15%
		10 Year AL/DHA-PPQ MFT	0.47	0.453 - 0.482	0.2669	26.34% - 26.93%
		10 Year AL/DHA-PPQ MFT, Rapid Private Market Elimination	0.837	0.825 - 0.842	0.3262	32.19% - 32.83%
		10 Year AL/DHA-PPQ MFT, 10 Year Private Market Elimination	0.79	0.785 - 0.801	0.3096	30.67% - 31.16%
		Rapid Private Market Elimination	0.232	0.744 - 0.769	0.129	12.75% - 13.09%
		10 Year Private Market Elimination	0.266	0.254 - 0.279	0.1198	11.81% - 12.15%
	MFT Balance	60% AL / 40% DHA-PPQ MFT, Rapid Private Market Elimination	0.761	0.752 - 0.775	0.2948	29.35% - 29.75%
		70% AL / 30% DHA-PPQ MFT, Rapid Private Market Elimination	0.65	0.639 - 0.664	0.2466	24.42% - 24.90%
		80% AL / 20% DHA-PPQ MFT, Rapid Private Market Elimination	0.507	0.489 - 0.524	0.1955	19.24% - 19.81%
		90% AL / 10% DHA-PPQ MFT, Rapid Private Market Elimination	0.353	0.335 - 0.367	0.1407	13.81% - 14.26%
		AL Only, Rapid Private Market Elimination	0.342	0.321 - 0.350	0.1323	13.05% - 13.37%
	Sensitivity to Mutation Rate	Status Quo, very fast mutation rate	0.785	0.782 - 0.790	0.2446	24.34% - 24.57%
		Status Quo, fast mutation rate	0.558	0.549 - 0.567	0.1913	19.03% - 19.31%
		Status Quo, slow mutation rate	0.0269	0.0237 - 0.0333	0.1184	11.78% - 11.89%
		Status Quo, very slow mutation rate	0.0119	0.0105 - 0.0156	0.1167	11.64% - 11.72%
		Rapid AL/DHA-PPQ MFT, very fast mutation rate	0.948	0.947 - 0.949	0.3533	35.29% - 35.43%
		Rapid AL/DHA-PPQ MFT, fast mutation rate	0.8596	0.894 -0.899	0.3412	34.03% - 34.22%
		Rapid AL/DHA-PPQ MFT, slow mutation rate	0.203	0.182 - 0.241	0.2187	21.54% - 22.68%
		Rapid AL/DHA-PPQ MFT, very slow mutation rate	0.0983	0.0756 - 0.129	0.1997	19.56% - 20.44%
		Rapid Private Market Elimiation, very fast mutation rate	0.938	0.937 - 0.939	0.3199	31.91% - 32.07%
		Rapid Private Market Elimiation, fast mutation rate	0.817	0.811 - 0.822	0.2525	25.12% - 25.36%
		Rapid Private Market Elimiation, slow mutation rate	0.0743	0.0608 - 0.0841	0.091	8.94% - 9.17%
		Rapid Private Market Elimiation, very slow mutation rate	0.0331	0.0299 - 0.0388	0.0856	8.50% - 8.60%
